# Response of cell-free miRNAs to acute exercise: A systematic Review and Meta-Analysis

**DOI:** 10.1101/2022.12.20.22283756

**Authors:** Kirstin MacGregor, Colin N Moran, Sophie Broome, Patrick J Owen, Séverine Lamon, Danielle Hiam

## Abstract

**Aim:** Cell-free microRNAs (cf-miRNAs) are secreted from cells and transported via the blood to exert effects on target tissues. Numerous pathophysiological adaptations, including exercise, alter cf-miRNA levels. In this systematic review we examined miRNA expression at multiple timepoints following acute exercise to capture the temporal dynamics of the response.

**Method:** The systematic review was registered in PROSPERO (CRD42021256303). A multi-level meta-analysis was used to compare the changes in cf-miRNA levels and the influence of exercise modality. An exploratory machine-learning-based approach was used to capture influential moderators. Primary studies were retrieved from PubMed, Medline Complete, CINAHL and SPORTDiscuss from inception to 12 August 2025. Relative changes in cf-miRNA expression in response to exercise were computed. The ROBINS-I, GRADE, and AMSTAR2 tools were used to assess risk of bias, strength of evidence and methodological quality of the systematic review respectively.

**Results:** Thirty-five studies that included an acute exercise intervention in healthy (N=736) males and females aged 18–45 years met the eligibility criteria. Muscle enriched cf-miR-1 (n=373), cf-miR-133a (n=373) and cf-miR-133b (n=295) levels increased (logFC [95%CI]) 1–2 hours (cf-miR1: 0.92 [0.14, 1.69]; cf-miR133a: 0.86 [0.45, 1.26]; cf-miR-133b: 0.94 [0.16, 1.72]) and 24 hours post-exercise (cf-miR1: 0.64 [0.03, 1.24]; cf-miR133a: 0.5 [0.16, 0.84]; cf-miR-133b: 0.44 [0.02, 0.86]). Interestingly, there were no differences in the overall expression levels of the included miRNAs between exercise modality groups.

**Conclusion:** Muscle enriched cf-miRNAs are dynamically regulated post-exercise, displaying distinct temporal expression patterns and provide critical insights to guide future research on cf-miRNA dynamics in exercise contexts.

**Key Points:**

- One of the first studies to apply a multi-level meta-analysis in cf-miRNA research, capturing the temporal dynamics of cf-miRNA responses to acute exercise.
- Acute exercise triggers distinct, time-dependent changes in cf-miRNA levels, with muscle-enriched miR-1, -133a, and -133b upregulated, and cf-miR-20a and -486 downregulated post-exercise.
- Findings are limited by small sample sizes and methodological variability across studies, underscoring the need for more rigorous and consistent research designs
