## Supplementary material for "Response of cell-free miRNAs to acute exercise: A systematic Review and Meta-Analysis": Supp File 4 - Methodology and Model selection.xlsx

### Sheet: A. Methodology
Study_ID	Year	Assay Type	Haemolysis_QC	Extraction_QC	RT_QC	PCR_QC	Norm_Method
Aoi	2013	PCR	Yes	Yes	No	No	Yes
Baggish	2011	PCR	No	Yes	No	No	Yes
Banzet	2013	ARRAY	No	No	No	Yes	Yes
Biss	2023	PCR	No	Yes	No	No	Yes
Chalchat	2022	PCR	No	No	Yes	No	Yes
Cui 2015	2015	PCR	No	No	No	No	Yes
Cui 2016	2016	PCR	No	Yes	No	No	Yes
Cui 2017	2017	PCR	No	No	No	No	Yes
D'Souza 2017	2017	PCR	No	Yes	No	No	Yes
D'Souza 2018	2018	PCR	No	Yes	Yes	Yes	Yes
Fernandez-Vivero	2025	ARRAY	No	No	Yes	Yes	Yes
Gomes	2014	PCR	No	Yes	No	No	Yes
Hakansson	2018	PCR	No	No	No	No	Yes
Li	2021	PCR	No	No	No	No	Yes
Li D	2018	PCR	No	No	Yes	No	Yes
Lyall	2019	PCR	No	Yes	No	No	Yes
Margolis 2017	2016	PCR	Yes	Yes	No	No	Yes
Margolis 2022	2022	PCR	Yes	Yes	No	No	Yes
Nielsen	2014	ARRAY	Yes	Yes	Yes	Yes	Yes
Paulucio	2024	SEQUENCING	No	No	No	Yes	Yes
Ramos	2018	PCR	Yes	No	No	No	Yes
Ryningen	2024	ARRAY	No	Yes	Yes	No	Yes
Sandmo	2021	PCR	Yes	No	No	No	Yes
Sapp 2019	2019	PCR	No	Yes	No	No	Yes
Sapp 2020	2019	PCR	No	Yes	No	No	Yes
Sawada	2013	PCR	Yes	Yes	No	No	Yes
Schmitz 2017	2017	PCR	No	Yes	No	No	Yes
Schmitz 2018	2018	PCR	No	Yes	No	No	Yes
Schmitz 2019	2019	PCR	No	Yes	No	No	Yes
Sieland	2021	PCR	Yes	Yes	Yes	No	Yes
Uhlemann	2014	PCR	No	Yes	No	No	Yes
Vogel	2019	PCR	Yes	Yes	No	No	Yes
Wahl	2016	PCR	No	Yes	No	No	Yes
Yin	2020	PCR	No	No	No	No	Yes
Zhou	2020	PCR	No	Yes	No	No	Yes

### Sheet: B. Model Selection
miRNA	Best_Model	AIC
miR-1	Slope	236.851
miR-133a	Slope	200.262
miR-133b	Slope	143.201
miR-206	Slope	50.5635
miR-486	RI	-0.991377
miR-146a	Slope	91.2754
miR-210	Slope	15.0355
miR-221	Slope	76.5387
miR-20a	RI	12.4991
miR-21	Slope	88.3302
miR-222	Slope	35.0577
miR-208b	RI	24.7589
miR-499a	RI	17.4589
miR-126-3p	Nested+Slope	94.816
miR-378	Nested+Slope	245.984
miR-126-5p	Slope	16.8087
